# Regional brain-age gaps reveal a shared polygenic architecture and regionally patterned clinical and cell-type associations

**DOI:** 10.64898/2026.11.19.26367314

**Authors:** Yein Hwang, Kyung-Il Park, Seunggeun Lee, the Alzheimer’s Disease Neuroimaging Initiative

## Abstract

A single brain-age estimate may obscure regional differences in clinical vulnerability. Using voxel-level deep learning, we derived whole-brain and nine regional brain-age gaps (BAGs) spanning cortical, subcortical and cerebellar regions from T1-weighted MRI in 46,254 UK Biobank participants. Genetic correlation estimates in 41,067 participants (*r*_g_ = 0.56–0.93) exceeded phenotypic correlations across all 45 pairs, yet regional profiles varied across 24 hospital-recorded diagnoses. Oligodendrocyte annotations predominated for whole-brain and cerebellar BAGs, whereas annotations for caudate BAG included astrocyte and vascular classes. In the Alzheimer’s Disease Neuroimaging Initiative, temporal BAG showed stronger associations with cerebrospinal fluid Aβ42 and cognition than whole-brain BAG when modelled together. A regional model modestly improved discrimination of observed conversion from mild cognitive impairment to Alzheimer’s disease during available follow-up compared with a whole-brain model. Polygenic scores showed cross-cohort associations with hypertension and osteoporosis. Regional BAGs provide complementary clinical information within a shared polygenic architecture.
