## Supplementary Data 1: ADNI clinical and conversion analyses for "Regional brain-age gaps reveal a shared polygenic architecture and regionally patterned clinical and cell-type associations"

### Sheet: model_comparison
MCI-to-AD conversion: region-selected model versus whole-brain BAG (primary cohort, N = 1,021; 303 converters / 718 non-converters).
AUCs are computed from pooled outer-test predictions of stratified 10-fold cross-validation; outer-test participants were not used for region ranking, selection of k, standardization or model fitting.
ΔAUC is the model AUC minus the whole-brain model AUC. Percentile 95% CIs use 1,000 participant-level bootstrap replicates of the conversion-model pipeline, conditional on precomputed BAGs. The region-selected model repeats region ranking and selection of k; the ridge model repeats penalty selection without region selection. Both repeat standardization, fitting and held-out evaluation. Repeated c…
model	predictors	AUC	ΔAUC vs whole-brain	ΔAUC 95% CI lower	ΔAUC 95% CI upper	note
Whole-brain BAG	Age + sex + whole-brain BAG	0.674	0			Reference model.
Region-selected model	Age + sex + regional BAGs; k selected by inner five-fold cross-validation, with regions reranked in the complete outer-training set before final fitting.	0.7221	0.0481	0.0193	0.0769	Primary regional-versus-whole-brain comparison.
Nine-region ridge	Age + sex + all nine regional BAGs (L2-penalised; penalty chosen by inner 3-fold cross-validation)	0.7181	0.0441	0.0161	0.0751	Sensitivity model without region selection.
ADNI, Alzheimer’s Disease Neuroimaging Initiative; AD, Alzheimer’s disease; MCI, mild cognitive impairment; CN, cognitively normal; BAG, bias-corrected brain-age gap; AUC, area under the receiver operating characteristic curve; CI, confidence interval.
AUC and ΔAUC are rounded independently; reported ΔAUC values may differ from the difference between displayed AUCs.

### Sheet: topk_sweep
Fixed-k regional models — descriptive analysis (primary cohort, N = 1,021).
For each fixed k, the k regions ranked highest within each outer-training fold were entered with age and sex; AUCs are from pooled outer-test predictions.
k = 3 had the highest observed fixed-k AUC. k = 3 was not prespecified, and no significance test is attached to any fixed k.
The primary regional comparison uses the nested region-selection procedure (model_comparison), not the fixed-k = 3 model. Fixed-k AUC confidence intervals are descriptive and differ from the full-pipeline bootstrap intervals for the region-selected-versus-whole-brain AUC difference.
AUC 95% CIs are percentile intervals from resampling the pooled held-out predictions (descriptive).
k	fixed_k_auc	auc_95ci_low	auc_95ci_high	dAUC_vs_whole_brain	regions_selected_in_all_10_folds
1	0.7211	0.6861	0.7529	0.047	Temporal
2	0.718	0.6832	0.7503	0.0439	Temporal
3	0.7288	0.6937	0.7599	0.0548	Insula, Temporal, Thalamus
4	0.7249	0.6898	0.7565	0.0509	Insula, Temporal, Thalamus
5	0.7235	0.6888	0.7551	0.0495	Insula, Parietal, Putamen, Temporal, Thalamus
6	0.7267	0.6923	0.7586	0.0527	Insula, Parietal, Putamen, Temporal, Thalamus
7	0.7204	0.6853	0.7515	0.0464	Caudate, Frontal, Insula, Parietal, Putamen, Temporal, Thalamus
8	0.7211	0.6862	0.7533	0.0471	Caudate, Frontal, Insula, Occipital, Parietal, Putamen, Temporal, Thalamus
9	0.7192	0.6838	0.7512	0.0451	Caudate, Cerebellum, Frontal, Insula, Occipital, Parietal, Putamen, Temporal, Thalamus
k is the number of regional BAG predictors. fixed_k_auc is the pooled outer-test AUC; auc_95ci_low and auc_95ci_high are its descriptive confidence limits. dAUC_vs_whole_brain is the AUC difference from the whole-brain model; regions_selected_in_all_10_folds lists regions ranked within the top k in every outer-training fold.

### Sheet: region_selection_stability
Regional selection in the fully nested region-selection procedure (primary cohort, N = 1,021).
Within each outer-training fold, inner five-fold cross-validation selected k. Region ranking was repeated within each inner-training split using the univariate AUC of regional BAG residuals adjusted for whole-brain BAG; the adjustment coefficients were estimated in cognitively normal participants. Regions were then reranked in the full outer-training fold before final fitting. Selection counts su…
pct_bootstrap_outer_folds_selected: share of outer folds, across 1,000 full-pipeline bootstrap replicates, in which the region was selected. mean_training_ranking_AUC: mean ranking AUC over the 10 outer-training folds.
Temporal-lobe, insular and thalamic BAGs were selected in all ten outer folds. Temporal-lobe BAG was selected in 99.5% of bootstrap outer folds. Selected k: k = 3: 4/10, k = 6: 3/10, k = 4: 1/10, k = 5: 1/10, k = 8: 1/10.
region	outer_folds_selected_of_10	pct_bootstrap_outer_folds_selected	mean_training_ranking_AUC
Temporal lobe	10	99.5	0.6582
Insula	10	62.9	0.6298
Thalamus	10	67.1	0.6255
Putamen	6	37	0.604
Parietal lobe	5	31.7	0.5961
Frontal lobe	4	21.9	0.5774
Caudate	1	19.1	0.5703
Occipital lobe	1	11.8	0.5469
Cerebellum	0	2.9	0.501
Selected k across the 10 outer folds
k	outer_folds_selected_of_10
1	0
2	0
3	4
4	1
5	1
6	3
7	0
8	1
9	0
Selection in each outer fold
outer_fold	selected_k	selected_regions (ranking order)
1	5	Temporal, Thalamus, Insula, Putamen, Parietal
2	3	Temporal, Insula, Thalamus
3	6	Temporal, Insula, Thalamus, Putamen, Parietal, Frontal
4	3	Temporal, Insula, Thalamus
5	4	Temporal, Insula, Thalamus, Putamen
6	8	Temporal, Thalamus, Insula, Putamen, Parietal, Caudate, Frontal, Occipital
7	3	Temporal, Insula, Thalamus
8	6	Temporal, Insula, Thalamus, Putamen, Parietal, Frontal
9	3	Temporal, Insula, Thalamus
10	6	Temporal, Insula, Thalamus, Putamen, Parietal, Frontal

### Sheet: model_comparison_minfu24
MCI-to-AD conversion: region-selected model versus whole-brain BAG (≥24-month follow-up sensitivity analysis).
Follow-up sensitivity analysis: non-converters were required to have at least 24 months of post-baseline diagnostic follow-up; converters are unchanged. N = 676 (303 converters / 373 non-converters); primary cohort N = 1,021 (303 / 718).
AUCs are computed from pooled outer-test predictions of stratified 10-fold cross-validation; outer-test participants were not used for region ranking, selection of k, standardization or model fitting.
ΔAUC is the model AUC minus the whole-brain model AUC. Percentile 95% CIs use 1,000 participant-level bootstrap replicates of the conversion-model pipeline, conditional on precomputed BAGs. The region-selected model repeats region ranking and selection of k; the ridge model repeats penalty selection without region selection. Both repeat standardization, fitting and held-out evaluation. Repeated c…
model	predictors	AUC	ΔAUC vs whole-brain	ΔAUC 95% CI lower	ΔAUC 95% CI upper	note
Whole-brain BAG	Age + sex + whole-brain BAG	0.6853	0			Reference model.
Region-selected model	Age + sex + regional BAGs; k selected by inner five-fold cross-validation, with regions reranked in the complete outer-training set before final fitting.	0.7191	0.0338	-0.0017	0.0692	Region-selected versus whole-brain comparison in the ≥24-month follow-up sensitivity analysis.
Nine-region ridge	Age + sex + all nine regional BAGs (L2-penalised; penalty chosen by inner 3-fold cross-validation)	0.7225	0.0372	-0.0057	0.0708	Sensitivity model without region selection.

### Sheet: topk_sweep_minfu24
Fixed-k regional models — descriptive analysis (≥24-month follow-up sensitivity analysis, N = 676).
Follow-up sensitivity analysis: non-converters were required to have at least 24 months of post-baseline diagnostic follow-up; converters are unchanged. N = 676 (303 converters / 373 non-converters); primary cohort N = 1,021 (303 / 718).
For each fixed k, the k regions ranked highest within each outer-training fold were entered with age and sex; AUCs are from pooled outer-test predictions.
k = 2 had the highest observed fixed-k AUC in this cohort. No fixed k was prespecified and no significance test is attached to any fixed k; the inferential result is the nested region-selection procedure (model_comparison_minfu24).
Descriptive AUC 95% confidence intervals, obtained by resampling pooled held-out predictions, are reported for k = 2–4. Regions selected in every outer-training fold are reported for k = 3. Blank cells denote unreported summaries, not zero values or an absence of selected regions.
k	fixed_k_auc	auc_95ci_low	auc_95ci_high	dAUC_vs_whole_brain	regions_selected_in_all_10_folds
1	0.7282			0.0428
2	0.7283	0.6888	0.7653	0.043
3	0.7188	0.6799	0.7569	0.0335	Insula, Temporal
4	0.7239	0.6838	0.762	0.0386
5	0.723			0.0377
6	0.7209			0.0356
7	0.7201			0.0348
8	0.7256			0.0403
9	0.7224			0.037
k is the number of regional BAG predictors. fixed_k_auc is the pooled outer-test AUC; auc_95ci_low and auc_95ci_high are its descriptive confidence limits. dAUC_vs_whole_brain is the AUC difference from the whole-brain model; regions_selected_in_all_10_folds lists regions ranked within the top k in every outer-training fold.

### Sheet: region_selection_stab_minfu24
Regional selection in the fully nested region-selection procedure (≥24-month follow-up sensitivity analysis, N = 676).
Follow-up sensitivity analysis: non-converters were required to have at least 24 months of post-baseline diagnostic follow-up; converters are unchanged. N = 676 (303 converters / 373 non-converters); primary cohort N = 1,021 (303 / 718).
Same procedure as region_selection_stability.
Temporal lobe was selected in 10/10 outer folds and in 99.8% of bootstrap outer folds. Selected k: k = 1: 7/10, k = 6: 2/10, k = 8: 1/10.
region	outer_folds_selected_of_10	pct_bootstrap_outer_folds_selected	mean_training_ranking_AUC
Temporal lobe	10	99.8	0.6506
Insula	3	53.9	0.6166
Thalamus	3	44	0.5903
Putamen	3	33.2	0.582
Frontal lobe	3	32.7	0.5791
Parietal lobe	3	28.1	0.5643
Caudate	1	26.5	0.5537
Occipital lobe	1	20.7	0.4972
Cerebellum	0	10.4	0.4526
Selected k across the 10 outer folds
k	outer_folds_selected_of_10
1	7
2	0
3	0
4	0
5	0
6	2
7	0
8	1
9	0
Selection in each outer fold
outer_fold	selected_k	selected_regions (ranking order)
1	6	Temporal, Insula, Putamen, Thalamus, Frontal, Parietal
2	1	Temporal
3	1	Temporal
4	1	Temporal
5	6	Temporal, Insula, Thalamus, Putamen, Frontal, Parietal
6	1	Temporal
7	1	Temporal
8	1	Temporal
9	8	Temporal, Insula, Thalamus, Frontal, Putamen, Parietal, Caudate, Occipital
10	1	Temporal

### Sheet: conversion_cohort_flow
Participant flow for the primary baseline-MCI conversion cohort (n = 1,021).
The ≥24-month follow-up sensitivity analysis was applied to the final primary cohort: 345 non-converters were excluded, reducing the sample from 1,021 to 676.
Operational definition. Baseline was the first diagnosis-matched MRI visit and required MCI. Converters had a subsequent AD diagnosis and at least one MRI-matched AD visit. Non-converters remained MCI throughout the available diagnostic record. At least one post-baseline diagnostic visit was required, but the primary analysis imposed neither a fixed conversion window nor a minimum follow-up durat…
Participants meeting the converter criteria remained classified as converters even if a diagnostic reversion occurred at another visit (24 of 303 converters). Participants with reversion but no AD diagnosis were excluded from the non-converter group.
Exclusion reasons are mutually exclusive and sum to 230 participants between baseline MCI (S3) and the final cohort (S6b).
n_remaining gives the number remaining at a completed step. For S5a–S5b and S6a–S6b, the combined step total is shown only in the final substep; intermediate counts are not reported. n_excluded gives the count for each mutually exclusive exclusion reason.
step	criterion	n_remaining	exclusion_reason	n_excluded
S0	ADNI participants with ≥1 processed T1 scan	2986
S1	With ≥1 dated DXSUM diagnosis	2958	no dated DXSUM diagnosis (27 absent from DXSUM, 1 with no dated EXAMDATE)	28
S2	With ≥1 MRI matched to a diagnosis (VISCODE2, else nearest EXAMDATE within ±183 d)	2958
S3	Baseline (first diagnosis-matched MRI) staged MCI	1251	baseline staged CN or AD	1707
S4	Classifiable: converter-eligible (any upward transition) or diagnosis-constant across the whole DXSUM record	1181	reversion-only (DX decreased, never increased)	70
S5a	Conversion classification: exclude AD diagnoses without an MRI-matched AD visit		DXSUM reached AD but no MRI at the AD visit	47
S5b	Conversion classification: exclude variable diagnoses without AD	1101	never reached AD but DX not constant (reverted/back-and-forth)	33
S6a	Require post-baseline diagnostic follow-up		last DXSUM visit before baseline MRI	73
S6b	Require post-baseline diagnostic follow-up	1021	last DXSUM visit occurred on the baseline MRI date	7
	Total excluded: baseline MCI (S3; n = 1,251) → final cohort (S6b; n = 1,021)		Sum of mutually exclusive exclusions in S4, S5a, S5b, S6a and S6b	230

### Sheet: conversion_followup_summary
Observed follow-up in the primary baseline-MCI conversion cohort (n = 1,021; 303 converters).
The ≥24-month follow-up sensitivity analysis addresses shorter observation among non-converters; absence of observed AD conversion does not establish long-term diagnostic stability.
Converter time runs from baseline MRI to the first recorded AD diagnosis. Non-converter time runs from baseline MRI to the last available DXSUM visit and marks the end of observed diagnostic follow-up (right-censoring), not an event. These are different time measures.
Within one year, 32.0% of non-converters had reached the end of observed follow-up; within two years, 48.1% had. Separately, 43.9% of converters received their first AD diagnosis within two years. Percentages use the respective non-converter and converter denominators.
The ≥24-month follow-up sensitivity analysis excluded 345 non-converters with less than two years of diagnostic follow-up; all 303 converters were retained.
Panel A: observed follow-up, in years from the baseline MRI
group	n	median_yr	IQR_q1_yr	IQR_q3_yr	min_yr	max_yr	mean_yr
converter: baseline MRI → first AD diagnosis (yr)	303	2.07	1.08	3.22	0.11	11.97	2.66
non-converter: baseline MRI → last DXSUM visit (yr)	718	2.05	0.32	4.15	0.00273785	19.39	2.9
Panel B: non-converter follow-up duration and converter event timing
horizon	n_nonconverters_censored_before	pct_nonconverters_censored_before	n_converters_with_AD_by	pct_converters_with_AD_by
6m	190	26.5	3	1
1y	230	32	52	17.2
2y	345	48.1	133	43.9
3y	423	58.9	201	66.3
4y	504	70.2	241	79.5
5y	569	79.2	267	88.1
The minimum non-converter follow-up was 1 day (<0.01 years); no non-converter had a zero or negative follow-up interval.
n_nonconverters_censored_before and pct_nonconverters_censored_before count non-converters whose last diagnostic visit preceded the specified horizon. n_converters_with_AD_by and pct_converters_with_AD_by count converters with a first recorded AD diagnosis by that horizon. Time summaries are in years.

### Sheet: biomarker_pet_sensitivity
Regional brain-age gaps and ADNI biomarkers: primary and PET sensitivity analyses.
PET sensitivity analyses. Primary tau-PET analyses used provider-quality-control-passed 6-mm flortaucipir scans (n = 684), with tracer and quality-control eligibility applied before matching to the baseline MRI. The tau-PET sensitivity analysis used the pooled sample including flortaucipir, MK6240 and PI2620 (n = 806). Primary amyloid-PET analyses used Centiloid values across tracers, and the amy…
CSF Aβ42, CSF p-tau181, CDR-SB, ADAS-Cog13 and MMSE have the same samples and estimates in both result sets; their q values differ only through the shared correction family.
Model: outcome ~ standardized BAG + age + sex + APOE ε4 allele count (ordinary least squares), one baseline observation per participant; 10 BAGs × 7 outcomes = 70 tests. beta = change in the outcome, in native units, per 1-s.d. higher BAG. N = complete-case sample size. Primary results correspond to Supplementary Table 4. Outcome units are Centiloids for amyloid PET, SUVR for tau PET, pg ml⁻¹ for…
BAGs were standardized using fixed means and sample standard deviations estimated in the full ADNI baseline sample (n = 2,986). Benjamini-Hochberg correction was applied across the 70 BAG-outcome tests separately for the primary and sensitivity result sets.
Tau-PET SUVRs are not directly comparable across tracers, so pooled three-tracer tau-PET coefficients are reported as a sensitivity analysis only.
All 70 associations met q < 0.05 in both result sets. Twenty PET associations were re-estimated under the sensitivity definitions; the 50 non-PET associations retained their primary samples, coefficients and nominal P values. Benjamini–Hochberg q values were recomputed across all 70 tests in each result set.
measure	region	N_primary	N_sensitivity	beta_primary	beta_sensitivity	p_primary	p_sensitivity	q_primary	q_sensitivity
Amyloid PET (Centiloid)	Whole Brain	1738	1544	11.7826	12.0465	1.31493e-33	1.10306e-30	3.28732e-33	2.8598e-30
Amyloid PET (Centiloid)	Caudate	1738	1544	9.2415	9.6743	4.19272e-21	4.98348e-20	6.67023e-21	7.92826e-20
Amyloid PET (Centiloid)	Cerebellum	1738	1544	5.7208	5.8328	3.12523e-08	1.84437e-07	3.58633e-08	2.0493e-07
Amyloid PET (Centiloid)	Frontal Lobe	1738	1544	9.4316	9.4204	3.07131e-22	2.75611e-19	5.3748e-22	4.286e-19
Amyloid PET (Centiloid)	Insula	1738	1544	10.0363	10.2654	5.43784e-24	1.5476e-21	1.00171e-23	2.64225e-21
Amyloid PET (Centiloid)	Occipital Lobe	1738	1544	9.3444	10.2068	5.86196e-20	1.82354e-20	8.92038e-20	2.96856e-20
Amyloid PET (Centiloid)	Parietal Lobe	1738	1544	10.7539	11.0778	2.21366e-26	3.07648e-24	4.42733e-26	6.15297e-24
Amyloid PET (Centiloid)	Putamen	1738	1544	7.5476	7.952	8.92984e-14	5.1778e-13	1.15757e-13	6.58993e-13
Amyloid PET (Centiloid)	Temporal Lobe	1738	1544	11.963	12.16	1.05457e-33	5.61836e-30	2.73407e-33	1.40459e-29
Amyloid PET (Centiloid)	Thalamus	1738	1544	10.9862	11.5806	7.83121e-28	8.36473e-27	1.76834e-27	1.77434e-26
CSF Aβ42	Whole Brain	1494	1494	-122.362	-122.362	2.59348e-16	2.59348e-16	3.55968e-16	3.63087e-16
CSF Aβ42	Caudate	1494	1494	-149.014	-149.014	3.36137e-24	3.36137e-24	6.35935e-24	6.536e-24
CSF Aβ42	Cerebellum	1494	1494	-62.7794	-62.7794	7.05731e-05	7.05731e-05	7.48502e-05	7.48502e-05
CSF Aβ42	Frontal Lobe	1494	1494	-112.33	-112.33	8.83656e-15	8.83656e-15	1.18954e-14	1.18954e-14
CSF Aβ42	Insula	1494	1494	-131.368	-131.368	4.2431e-19	4.2431e-19	6.31951e-19	6.31951e-19
CSF Aβ42	Occipital Lobe	1494	1494	-135.884	-135.884	8.34356e-19	8.34356e-19	1.21677e-18	1.21677e-18
CSF Aβ42	Parietal Lobe	1494	1494	-144.82	-144.82	3.317e-21	3.317e-21	5.39977e-21	5.52834e-21
CSF Aβ42	Putamen	1494	1494	-94.5011	-94.5011	3.3536e-10	3.3536e-10	4.04745e-10	4.04745e-10
CSF Aβ42	Temporal Lobe	1494	1494	-159.952	-159.952	4.15703e-28	4.15703e-28	9.69974e-28	9.69974e-28
CSF Aβ42	Thalamus	1494	1494	-109.521	-109.521	3.96493e-13	3.96493e-13	5.04628e-13	5.13973e-13
Tau PET (meta-temporal SUVR)	Whole Brain	684	806	0.1135	0.1062	2.91413e-25	7.5018e-24	5.66636e-25	1.41926e-23
Tau PET (meta-temporal SUVR)	Caudate	684	806	0.0854	0.0825	1.6528e-14	1.17998e-14	2.18294e-14	1.55847e-14
Tau PET (meta-temporal SUVR)	Cerebellum	684	806	0.043	0.0385	0.000208025	0.000495091	0.00021734	0.000509652
Tau PET (meta-temporal SUVR)	Frontal Lobe	684	806	0.1086	0.0985	2.72894e-21	2.81651e-19	4.54824e-21	4.286e-19
Tau PET (meta-temporal SUVR)	Insula	684	806	0.1076	0.1042	1.57984e-21	6.74186e-22	2.69729e-21	1.21008e-21
Tau PET (meta-temporal SUVR)	Occipital Lobe	684	806	0.0942	0.0894	4.83291e-17	3.68634e-16	6.90416e-17	5.05968e-16
Tau PET (meta-temporal SUVR)	Parietal Lobe	684	806	0.1099	0.1069	7.77534e-23	2.00428e-23	1.39557e-22	3.69209e-23
Tau PET (meta-temporal SUVR)	Putamen	684	806	0.0784	0.0794	8.25544e-12	8.03969e-13	1.01383e-11	9.8733e-13
Tau PET (meta-temporal SUVR)	Temporal Lobe	684	806	0.1221	0.1124	1.70942e-27	3.50132e-25	3.62604e-27	7.20861e-25
Tau PET (meta-temporal SUVR)	Thalamus	684	806	0.1074	0.1055	1.43284e-20	1.05382e-21	2.22886e-20	1.84419e-21
CSF p-tau181	Whole Brain	1485	1485	2.5176	2.5176	5.58377e-13	5.58377e-13	6.97971e-13	6.97971e-13
CSF p-tau181	Caudate	1485	1485	1.2727	1.2727	0.000238587	0.000238587	0.000245605	0.00024927
CSF p-tau181	Cerebellum	1485	1485	0.9796	0.9796	0.00773058	0.00773058	0.00773058	0.00773058
CSF p-tau181	Frontal Lobe	1485	1485	1.9135	1.9135	1.49083e-08	1.49083e-08	1.7393e-08	1.7393e-08
CSF p-tau181	Insula	1485	1485	1.7763	1.7763	2.76734e-07	2.76734e-07	3.02678e-07	3.02678e-07
CSF p-tau181	Occipital Lobe	1485	1485	1.0197	1.0197	0.00476402	0.00476402	0.00483306	0.00483306
CSF p-tau181	Parietal Lobe	1485	1485	1.8818	1.8818	1.80339e-07	1.80339e-07	2.00376e-07	2.03608e-07
CSF p-tau181	Putamen	1485	1485	1.6156	1.6156	3.99714e-06	3.99714e-06	4.30461e-06	4.30461e-06
CSF p-tau181	Temporal Lobe	1485	1485	1.8511	1.8511	7.0586e-08	7.0586e-08	7.96938e-08	8.10003e-08
CSF p-tau181	Thalamus	1485	1485	2.0189	2.0189	1.00635e-08	1.00635e-08	1.19398e-08	1.19398e-08
CDR-SB	Whole Brain	2439	2439	0.6359	0.6359	1.78487e-77	1.78487e-77	1.04117e-76	1.04117e-76
CDR-SB	Caudate	2439	2439	0.6282	0.6282	2.13827e-74	2.13827e-74	1.06913e-73	1.06913e-73
CDR-SB	Cerebellum	2439	2439	0.3957	0.3957	2.88405e-28	2.88405e-28	6.96151e-28	6.96151e-28
CDR-SB	Frontal Lobe	2439	2439	0.6386	0.6386	5.48003e-79	5.48003e-79	3.48729e-78	3.48729e-78
CDR-SB	Insula	2439	2439	0.6713	0.6713	5.42911e-86	5.42911e-86	4.75047e-85	4.75047e-85
CDR-SB	Occipital Lobe	2439	2439	0.5155	0.5155	6.10311e-48	6.10311e-48	1.85747e-47	1.85747e-47
CDR-SB	Parietal Lobe	2439	2439	0.6361	0.6361	8.31088e-74	8.31088e-74	3.87841e-73	3.87841e-73
CDR-SB	Putamen	2439	2439	0.4887	0.4887	1.43784e-43	1.43784e-43	4.02596e-43	4.02596e-43
CDR-SB	Temporal Lobe	2439	2439	0.7182	0.7182	1.14844e-98	1.14844e-98	2.00978e-97	2.00978e-97
CDR-SB	Thalamus	2439	2439	0.7061	0.7061	5.83044e-95	5.83044e-95	8.16262e-94	8.16262e-94
ADAS-Cog13	Whole Brain	2386	2386	3.7819	3.7819	1.11076e-99	1.11076e-99	2.59177e-98	2.59177e-98
ADAS-Cog13	Caudate	2386	2386	3.4486	3.4486	1.99187e-80	1.99187e-80	1.39431e-79	1.39431e-79
ADAS-Cog13	Cerebellum	2386	2386	2.0437	2.0437	5.16674e-27	5.16674e-27	1.06374e-26	1.13023e-26
ADAS-Cog13	Frontal Lobe	2386	2386	3.5221	3.5221	4.90725e-86	4.90725e-86	4.75047e-85	4.75047e-85
ADAS-Cog13	Insula	2386	2386	3.7117	3.7117	2.66248e-94	2.66248e-94	3.10622e-93	3.10622e-93
ADAS-Cog13	Occipital Lobe	2386	2386	2.8364	2.8364	9.63199e-52	9.63199e-52	3.21066e-51	3.21066e-51
ADAS-Cog13	Parietal Lobe	2386	2386	3.5634	3.5634	2.36348e-83	2.36348e-83	1.83826e-82	1.83826e-82
ADAS-Cog13	Putamen	2386	2386	2.6739	2.6739	1.42983e-46	1.42983e-46	4.17032e-46	4.17032e-46
ADAS-Cog13	Temporal Lobe	2386	2386	4.1632	4.1632	2.86551e-120	2.86551e-120	2.00585e-118	2.00585e-118
ADAS-Cog13	Thalamus	2386	2386	3.9533	3.9533	6.0092e-107	6.0092e-107	2.10322e-105	2.10322e-105
MMSE	Whole Brain	2442	2442	-0.8628	-0.8628	1.54314e-62	1.54314e-62	6.3541e-62	6.3541e-62
MMSE	Caudate	2442	2442	-0.7756	-0.7756	1.34438e-49	1.34438e-49	4.27756e-49	4.27756e-49
MMSE	Cerebellum	2442	2442	-0.4448	-0.4448	2.45174e-16	2.45174e-16	3.43243e-16	3.50248e-16
MMSE	Frontal Lobe	2442	2442	-0.7906	-0.7906	7.0975e-53	7.0975e-53	2.48413e-52	2.48413e-52
MMSE	Insula	2442	2442	-0.8646	-0.8646	3.20921e-62	3.20921e-62	1.24803e-61	1.24803e-61
MMSE	Occipital Lobe	2442	2442	-0.659	-0.659	9.78513e-35	9.78513e-35	2.63446e-34	2.63446e-34
MMSE	Parietal Lobe	2442	2442	-0.8185	-0.8185	1.39767e-53	1.39767e-53	5.1493e-53	5.1493e-53
MMSE	Putamen	2442	2442	-0.5836	-0.5836	1.0983e-27	1.0983e-27	2.40253e-27	2.48003e-27
MMSE	Temporal Lobe	2442	2442	-0.9513	-0.9513	1.86883e-75	1.86883e-75	1.00629e-74	1.00629e-74
MMSE	Thalamus	2442	2442	-0.9022	-0.9022	2.35183e-67	2.35183e-67	1.02893e-66	1.02893e-66
PET, positron emission tomography; CSF, cerebrospinal fluid; SUVR, standardized uptake value ratio; Aβ42, amyloid-β 1–42; p-tau181, tau phosphorylated at threonine 181; CDR-SB, Clinical Dementia Rating–Sum of Boxes; ADAS-Cog13, 13-item Alzheimer’s Disease Assessment Scale–Cognitive Subscale; MMSE, Mini-Mental State Examination.

### Sheet: incremental_pet_sensitivity
Regional versus whole-brain brain-age gaps for ADNI biomarkers: primary and PET sensitivity analyses.
Model: outcome ~ standardized regional BAG + standardized whole-brain BAG + age + sex + APOE ε4 allele count (ordinary least squares), with both brain-age gaps entered in the same model; 9 regions × 7 outcomes = 63 tests. Each metric is shown for the primary and the sensitivity result set. Primary results correspond to the all-participant rows of Supplementary Table 5.
PET sensitivity analyses. Primary tau-PET analyses used provider-quality-control-passed 6-mm flortaucipir scans (n = 684), with tracer and quality-control eligibility applied before matching to the baseline MRI. The tau-PET sensitivity analysis used the pooled sample including flortaucipir, MK6240 and PI2620 (n = 806). Primary amyloid-PET analyses used Centiloid values across tracers, and the amy…
CSF Aβ42, CSF p-tau181, CDR-SB, ADAS-Cog13 and MMSE have the same samples and estimates in both result sets; their q values differ only through the shared correction family.
BAGs were standardized using fixed means and sample standard deviations estimated in the full ADNI baseline sample (n = 2,986). Outcome units are Centiloids for amyloid PET, SUVR for tau PET, pg ml⁻¹ for CSF Aβ42 and p-tau181, and scale points for CDR-SB, ADAS-Cog13 and MMSE.
Benjamini-Hochberg correction was applied separately across the 63 regional coefficients (q_bh) and across the 63 regional-versus-whole-brain coefficient contrasts (q_contrast), separately for the primary and sensitivity result sets.
p_contrast tests equality of the regional and whole-brain coefficients within the same fitted model, accounting for their covariance. The sign of the contrast and the directions of both coefficients should be considered when interpreting differences in association strength.
Tau-PET SUVRs are not directly comparable across tracers, so pooled three-tracer tau-PET coefficients are reported as a sensitivity analysis only.
FDR-significant tests (q < 0.05): regional coefficients 52 of 63 (primary) and 51 of 63 (sensitivity); coefficient contrasts 35 of 63 (primary) and 35 of 63 (sensitivity).
region	biomarker	N_primary	N_sensitivity	beta_region_primary	beta_region_sensitivity	ci_low_primary	ci_low_sensitivity	ci_high_primary	ci_high_sensitivity	partial_r_region_primary	partial_r_region_sensitivity	p_value_primary	p_value_sensitivity	q_bh_primary	q_bh_sensitivity	beta_wb_primary	beta_wb_sensitivity	partial_r_wb_primary	partial_r_wb_sensitivity	p_wb_primary	p_wb_sensitivity	contrast_diff_primary	contrast_diff_sensitivity	contrast_se_primary	contrast_se_sensitivity	contrast_t_primary	contrast_t_sensitivity	p_contrast_primary	p_contrast_sensitivity	q_contrast_primary	q_contrast_sensitivity	vif_region_primary	vif_region_sensitivity	corr_region_wb_primary	corr_region_wb_sensitivity
Caudate	Amyloid PET (Centiloid)	1738	1544	2.227	2.7248	-0.3386	-0.0173	4.7927	5.467	0.0409	0.0496	0.0888482	0.0514654	0.103656	0.0623523	10.2493	10.1935	0.1845	0.183	9.70264e-15	4.57195e-13	-8.0223	-7.4687	2.406	2.5616	-3.334	-2.916	0.00087327	0.00360139	0.0027508	0.0108042	1.97	1.94	0.697	0.691
Caudate	CSF Aβ42	1494	1494	-127.695	-127.695	-168.07	-168.07	-87.3193	-87.3193	-0.1588	-0.1588	7.12993e-10	7.12993e-10	2.49548e-09	2.49548e-09	-30.2195	-30.2195	-0.0376	-0.0376	0.146806	0.146806	-97.4753	-97.4753	38.3206	38.3206	-2.544	-2.544	0.0110696	0.0110696	0.0224964	0.0232462	2.13	2.13	0.726	0.726
Caudate	Tau PET (meta-temporal SUVR)	684	806	0.0195	0.0208	-0.0077	-0.0061	0.0467	0.0477	0.0541	0.0535	0.158944	0.129768	0.178812	0.145989	0.1007	0.0923	0.2689	0.2316	1.00001e-12	3.15841e-11	-0.0812	-0.0715	0.0252	0.025	-3.223	-2.855	0.00133154	0.00441202	0.00399463	0.0126344	1.81	1.88	0.665	0.679
Caudate	CSF p-tau181	1485	1485	-1.0321	-1.0321	-1.9891	-1.9891	-0.0752	-0.0752	-0.0549	-0.0549	0.0345318	0.0345318	0.04351	0.04351	3.2671	3.2671	0.1692	0.1692	5.67209e-11	5.67209e-11	-4.2993	-4.2993	0.9103	0.9103	-4.723	-4.723	2.54295e-06	2.54295e-06	1.23235e-05	1.23235e-05	2.15	2.15	0.728	0.728
Caudate	CDR-SB	2439	2439	0.355	0.355	0.2661	0.2661	0.444	0.444	0.1567	0.1567	7.40805e-15	7.40805e-15	4.66707e-14	4.66707e-14	0.3921	0.3921	0.1738	0.1738	5.71712e-18	5.71712e-18	-0.037	-0.037	0.0831	0.0831	-0.445	-0.445	0.65605	0.65605	0.688853	0.700528	2	2	0.703	0.703
Caudate	ADAS-Cog13	2386	2386	1.5532	1.5532	1.0914	1.0914	2.0151	2.0151	0.134	0.134	5.21092e-11	5.21092e-11	2.0518e-10	2.0518e-10	2.7159	2.7159	0.2319	0.2319	1.91812e-30	1.91812e-30	-1.1627	-1.1627	0.4314	0.4314	-2.695	-2.695	0.00708975	0.00708975	0.017179	0.0186106	2.01	2.01	0.703	0.703
Caudate	MMSE	2442	2442	-0.3342	-0.3342	-0.471	-0.471	-0.1974	-0.1974	-0.0966	-0.0966	1.75838e-06	1.75838e-06	4.26068e-06	4.61574e-06	-0.6332	-0.6332	-0.1821	-0.1821	1.24766e-19	1.24766e-19	0.299	0.299	0.1279	0.1279	2.338	2.338	0.0194587	0.0194587	0.036722	0.0383093	2	2	0.703	0.703
Cerebellum	Amyloid PET (Centiloid)	1738	1544	-3.27	-3.3389	-5.7723	-6.0305	-0.7678	-0.6474	-0.0615	-0.0619	0.0104574	0.0150757	0.0140173	0.0197868	13.7496	14.0226	0.2607	0.2642	2.50855e-28	5.20434e-26	-17.0197	-17.3615	2.2546	2.4115	-7.549	-7.2	7.05734e-14	9.41536e-13	8.89224e-13	1.18634e-11	1.78	1.75	0.64	0.634
Cerebellum	CSF Aβ42	1494	1494	33.4547	33.4547	-6.1558	-6.1558	73.0652	73.0652	0.0429	0.0429	0.0977876	0.0977876	0.112011	0.112011	-142.867	-142.867	-0.1888	-0.1888	2.00318e-13	2.00318e-13	176.321	176.321	35.758	35.758	4.931	4.931	9.0998e-07	9.0998e-07	4.7774e-06	4.7774e-06	1.86	1.86	0.661	0.661
Cerebellum	Tau PET (meta-temporal SUVR)	684	806	-0.047	-0.0525	-0.0737	-0.0789	-0.0204	-0.0261	-0.1318	-0.1368	0.000569507	0.000102202	0.000969702	0.000195112	0.1419	0.1392	0.3803	0.3496	8.08696e-25	1.77983e-24	-0.1889	-0.1917	0.0241	0.0241	-7.825	-7.945	1.95455e-14	6.58652e-15	3.07841e-13	1.03738e-13	1.73	1.81	0.633	0.654
Cerebellum	CSF p-tau181	1485	1485	-1.2341	-1.2341	-2.1615	-2.1615	-0.3067	-0.3067	-0.0677	-0.0677	0.00913898	0.00913898	0.0125164	0.0122501	3.2799	3.2799	0.1853	0.1853	6.6048e-13	6.6048e-13	-4.5139	-4.5139	0.8392	0.8392	-5.379	-5.379	8.69177e-08	8.69177e-08	6.08424e-07	6.08424e-07	1.87	1.87	0.665	0.665
Cerebellum	CDR-SB	2439	2439	-0.0482	-0.0482	-0.1354	-0.1354	0.0389	0.0389	-0.022	-0.022	0.277864	0.277864	0.301818	0.301818	0.6663	0.6663	0.2983	0.2983	3.1921e-51	3.1921e-51	-0.7146	-0.7146	0.0796	0.0796	-8.979	-8.979	5.34108e-19	5.34108e-19	1.12163e-17	1.12163e-17	1.84	1.84	0.66	0.66
Cerebellum	ADAS-Cog13	2386	2386	-0.7941	-0.7941	-1.2417	-1.2417	-0.3464	-0.3464	-0.0711	-0.0711	0.000513251	0.000513251	0.000923852	0.000923852	4.2799	4.2799	0.3675	0.3675	4.63257e-77	4.63257e-77	-5.074	-5.074	0.4084	0.4084	-12.425	-12.425	2.18356e-34	2.18356e-34	1.37565e-32	1.37565e-32	1.83	1.83	0.657	0.657
Cerebellum	MMSE	2442	2442	0.224	0.224	0.0914	0.0914	0.3565	0.3565	0.067	0.067	0.000939453	0.000939453	0.00155751	0.00159961	-1.0042	-1.0042	-0.2953	-0.2953	2.96624e-50	2.96624e-50	1.2281	1.2281	0.1211	0.1211	10.138	10.138	1.10116e-23	1.10116e-23	3.46866e-22	3.46866e-22	1.84	1.84	0.66	0.66
Frontal Lobe	Amyloid PET (Centiloid)	1738	1544	2.7086	2.4119	0.1653	-0.3003	5.252	5.1241	0.0501	0.0444	0.036872	0.0812984	0.044773	0.0966377	9.9066	10.4044	0.1788	0.1875	6.39016e-14	1.20248e-13	-7.198	-7.9925	2.3931	2.5392	-3.008	-3.148	0.00266934	0.00167771	0.00700702	0.00556294	1.98	1.93	0.696	0.688
Frontal Lobe	CSF Aβ42	1494	1494	-55.2176	-55.2176	-96.2343	-96.2343	-14.2009	-14.2009	-0.0683	-0.0683	0.00836018	0.00836018	0.0119703	0.0114498	-80.6998	-80.6998	-0.0964	-0.0964	0.000192721	0.000192721	25.4822	25.4822	39.5373	39.5373	0.645	0.645	0.519345	0.519345	0.574013	0.605902	2.27	2.27	0.743	0.743
Frontal Lobe	Tau PET (meta-temporal SUVR)	684	806	0.0527	0.0437	0.0238	0.0154	0.0817	0.0721	0.1363	0.1064	0.000364825	0.00254349	0.000696484	0.00390829	0.0793	0.0771	0.2108	0.1917	2.88048e-08	4.49285e-08	-0.0265	-0.0334	0.0264	0.0261	-1.005	-1.28	0.315215	0.200916	0.397171	0.281282	1.93	1.98	0.689	0.697
Frontal Lobe	CSF p-tau181	1485	1485	0.2898	0.2898	-0.6725	-0.6725	1.252	1.252	0.0154	0.0154	0.554843	0.554843	0.582585	0.582585	2.2975	2.2975	0.1167	0.1167	6.76656e-06	6.76656e-06	-2.0077	-2.0077	0.9301	0.9301	-2.159	-2.159	0.0310315	0.0310315	0.0543051	0.0543051	2.28	2.28	0.745	0.745
Frontal Lobe	CDR-SB	2439	2439	0.3814	0.3814	0.2911	0.2911	0.4717	0.4717	0.1656	0.1656	1.97868e-16	1.97868e-16	1.55821e-15	1.55821e-15	0.3628	0.3628	0.157	0.157	6.71646e-15	6.71646e-15	0.0186	0.0186	0.0854	0.0854	0.218	0.218	0.827823	0.827823	0.854965	0.869214	2.13	2.13	0.722	0.722
Frontal Lobe	ADAS-Cog13	2386	2386	1.6817	1.6817	1.2092	1.2092	2.1542	2.1542	0.1416	0.1416	3.83163e-12	3.83163e-12	1.72423e-11	1.72423e-11	2.5734	2.5734	0.2134	0.2134	6.3146e-26	6.3146e-26	-0.8917	-0.8917	0.447	0.447	-1.995	-1.995	0.046189	0.046189	0.0765764	0.0765764	2.16	2.16	0.726	0.726
Frontal Lobe	MMSE	2442	2442	-0.3636	-0.3636	-0.5025	-0.5025	-0.2247	-0.2247	-0.1034	-0.1034	3.07827e-07	3.07827e-07	8.81506e-07	8.81506e-07	-0.6024	-0.6024	-0.1689	-0.1689	4.58393e-17	4.58393e-17	0.2387	0.2387	0.1315	0.1315	1.816	1.816	0.069467	0.069467	0.106742	0.106742	2.13	2.13	0.722	0.722
Insula	Amyloid PET (Centiloid)	1738	1544	3.8791	3.9066	1.373	1.2104	6.3851	6.6028	0.0728	0.0723	0.00243367	0.00454067	0.00373955	0.0066526	9.2685	9.5624	0.1738	0.1785	3.17368e-13	1.72088e-12	-5.3895	-5.6557	2.3112	2.4696	-2.332	-2.29	0.0198182	0.0221495	0.036722	0.0410417	1.85	1.82	0.671	0.665
Insula	CSF Aβ42	1494	1494	-91.7621	-91.7621	-131.154	-131.154	-52.37	-52.37	-0.1176	-0.1176	5.29627e-06	5.29627e-06	1.2358e-05	1.28333e-05	-57.9129	-57.9129	-0.0736	-0.0736	0.0044927	0.0044927	-33.8493	-33.8493	37.2017	37.2017	-0.91	-0.91	0.36303	0.36303	0.448449	0.466753	2.04	2.04	0.71	0.71
Insula	Tau PET (meta-temporal SUVR)	684	806	0.0584	0.0593	0.0321	0.0332	0.0847	0.0854	0.1653	0.1558	1.47218e-05	9.33376e-06	3.3124e-05	2.1001e-05	0.079	0.0699	0.2268	0.1873	2.21405e-09	9.18522e-08	-0.0206	-0.0106	0.0237	0.0237	-0.87	-0.448	0.384506	0.654492	0.465844	0.700528	1.67	1.74	0.623	0.644
Insula	CSF p-tau181	1485	1485	0.1027	0.1027	-0.8274	-0.8274	1.0328	1.0328	0.0056	0.0056	0.82855	0.82855	0.84376	0.84376	2.4453	2.4453	0.131	0.131	4.17419e-07	4.17419e-07	-2.3426	-2.3426	0.8791	0.8791	-2.665	-2.665	0.00779036	0.00779036	0.0181775	0.0188766	2.05	2.05	0.711	0.711
Insula	CDR-SB	2439	2439	0.441	0.441	0.3549	0.3549	0.5271	0.5271	0.1995	0.1995	2.82623e-23	2.82623e-23	3.56106e-22	3.56106e-22	0.3398	0.3398	0.1557	0.1557	1.11743e-14	1.11743e-14	0.1012	0.1012	0.0802	0.0802	1.262	1.262	0.207056	0.207056	0.283577	0.283577	1.92	1.92	0.688	0.688
Insula	ADAS-Cog13	2386	2386	2.0931	2.0931	1.6448	1.6448	2.5414	2.5414	0.1844	0.1844	1.13474e-19	1.13474e-19	1.19148e-18	1.19148e-18	2.376	2.376	0.2098	0.2098	4.30461e-25	4.30461e-25	-0.2828	-0.2828	0.4172	0.4172	-0.678	-0.678	0.497841	0.497841	0.560072	0.591774	1.93	1.93	0.69	0.69
Insula	MMSE	2442	2442	-0.5136	-0.5136	-0.6461	-0.6461	-0.3811	-0.3811	-0.1522	-0.1522	4.19486e-14	4.19486e-14	2.214e-13	2.214e-13	-0.5178	-0.5178	-0.1541	-0.1541	1.99841e-14	1.99841e-14	0.0042	0.0042	0.1234	0.1234	0.034	0.034	0.972729	0.972729	0.972729	0.972729	1.93	1.93	0.689	0.689
Occipital Lobe	Amyloid PET (Centiloid)	1738	1544	3.2219	4.3147	0.8114	1.7349	5.6323	6.8944	0.0629	0.0834	0.00882892	0.00105886	0.0123605	0.00175547	9.9421	9.6251	0.1978	0.1913	9.21464e-17	3.69836e-14	-6.7202	-5.3105	2.1534	2.2928	-3.121	-2.316	0.00183354	0.0206797	0.00525058	0.0394795	1.7	1.68	0.611	0.603
Occipital Lobe	CSF Aβ42	1494	1494	-93.764	-93.764	-131.88	-131.88	-55.6484	-55.6484	-0.1241	-0.1241	1.54066e-06	1.54066e-06	4.04424e-06	4.22007e-06	-64.9379	-64.9379	-0.0888	-0.0888	0.000599469	0.000599469	-28.8261	-28.8261	34.5914	34.5914	-0.833	-0.833	0.404792	0.404792	0.472257	0.490421	1.84	1.84	0.652	0.652
Occipital Lobe	Tau PET (meta-temporal SUVR)	684	806	0.0416	0.0382	0.0161	0.0128	0.067	0.0637	0.1224	0.1038	0.00138683	0.0032462	0.00224027	0.0048693	0.0898	0.0843	0.2605	0.2304	5.21702e-12	3.97451e-11	-0.0482	-0.046	0.0229	0.0228	-2.11	-2.021	0.0352627	0.0436038	0.0600419	0.0742442	1.67	1.7	0.599	0.61
Occipital Lobe	CSF p-tau181	1485	1485	-1.0184	-1.0184	-1.916	-1.916	-0.1207	-0.1207	-0.0578	-0.0578	0.0262055	0.0262055	0.0336928	0.0336928	3.1436	3.1436	0.1804	0.1804	2.64743e-12	2.64743e-12	-4.162	-4.162	0.8157	0.8157	-5.102	-5.102	3.79419e-07	3.79419e-07	2.39034e-06	2.39034e-06	1.85	1.85	0.654	0.654
Occipital Lobe	CDR-SB	2439	2439	0.1808	0.1808	0.0967	0.0967	0.2649	0.2649	0.0852	0.0852	2.55985e-05	2.55985e-05	5.37568e-05	5.37568e-05	0.5263	0.5263	0.247	0.247	3.49717e-35	3.49717e-35	-0.3455	-0.3455	0.0763	0.0763	-4.53	-4.53	6.18538e-06	6.18538e-06	2.43549e-05	2.59786e-05	1.77	1.77	0.637	0.637
Occipital Lobe	ADAS-Cog13	2386	2386	0.6922	0.6922	0.2561	0.2561	1.1283	1.1283	0.0637	0.0637	0.00187703	0.00187703	0.00295632	0.00303213	3.3633	3.3633	0.3033	0.3033	7.04712e-52	7.04712e-52	-2.6711	-2.6711	0.3952	0.3952	-6.759	-6.759	1.73852e-11	1.73852e-11	1.82544e-10	1.82544e-10	1.77	1.77	0.637	0.637
Occipital Lobe	MMSE	2442	2442	-0.1796	-0.1796	-0.3081	-0.3081	-0.0511	-0.0511	-0.0554	-0.0554	0.00617416	0.00617416	0.00926124	0.00884028	-0.7538	-0.7538	-0.2321	-0.2321	3.51743e-31	3.51743e-31	0.5742	0.5742	0.1166	0.1166	4.924	4.924	9.05144e-07	9.05144e-07	4.7774e-06	4.7774e-06	1.77	1.77	0.637	0.637
Parietal Lobe	Amyloid PET (Centiloid)	1738	1544	4.6221	4.8986	1.9962	2.1004	7.248	7.6968	0.0827	0.0872	0.000569166	0.000610912	0.000969702	0.0010691	8.7431	8.881	0.16	0.1625	2.0945e-11	1.40354e-10	-4.1209	-3.9824	2.4147	2.5604	-1.707	-1.555	0.088075	0.120058	0.130977	0.175898	2.07	2.02	0.693	0.684
Parietal Lobe	CSF Aβ42	1494	1494	-111.656	-111.656	-153.602	-153.602	-69.7107	-69.7107	-0.1341	-0.1341	2.02551e-07	2.02551e-07	6.07652e-07	6.07652e-07	-45.41	-45.41	-0.0566	-0.0566	0.0289705	0.0289705	-66.2462	-66.2462	38.9753	38.9753	-1.7	-1.7	0.0893967	0.0893967	0.130977	0.134095	2.26	2.26	0.726	0.726
Parietal Lobe	Tau PET (meta-temporal SUVR)	684	806	0.0598	0.0631	0.0324	0.0362	0.0873	0.09	0.1621	0.1606	2.15169e-05	4.85521e-06	4.67436e-05	1.22351e-05	0.0749	0.0649	0.205	0.1678	6.87201e-08	1.76287e-06	-0.0151	-0.0018	0.0252	0.0248	-0.598	-0.074	0.550187	0.941222	0.597617	0.956403	1.93	1.98	0.672	0.68
Parietal Lobe	CSF p-tau181	1485	1485	0.0625	0.0625	-0.9363	-0.9363	1.0614	1.0614	0.0032	0.0032	0.902297	0.902297	0.902297	0.902297	2.4742	2.4742	0.1289	0.1289	6.51584e-07	6.51584e-07	-2.4116	-2.4116	0.93	0.93	-2.593	-2.593	0.00960706	0.00960706	0.0205018	0.0212087	2.3	2.3	0.732	0.732
Parietal Lobe	CDR-SB	2439	2439	0.354	0.354	0.2627	0.2627	0.4453	0.4453	0.1523	0.1523	4.21715e-14	4.21715e-14	2.214e-13	2.214e-13	0.3942	0.3942	0.173	0.173	8.21686e-18	8.21686e-18	-0.0402	-0.0402	0.0849	0.0849	-0.474	-0.474	0.635796	0.635796	0.6789	0.700528	2.15	2.15	0.712	0.712
Parietal Lobe	ADAS-Cog13	2386	2386	1.67	1.67	1.1964	1.1964	2.1436	2.1436	0.1403	0.1403	6.02578e-12	6.02578e-12	2.53083e-11	2.53083e-11	2.6413	2.6413	0.2238	0.2238	1.98408e-28	1.98408e-28	-0.9714	-0.9714	0.44	0.44	-2.208	-2.208	0.0273678	0.0273678	0.049262	0.049262	2.15	2.15	0.713	0.713
Parietal Lobe	MMSE	2442	2442	-0.3937	-0.3937	-0.5338	-0.5338	-0.2536	-0.2536	-0.111	-0.111	3.94943e-08	3.94943e-08	1.24407e-07	1.24407e-07	-0.5938	-0.5938	-0.1698	-0.1698	3.15145e-17	3.15145e-17	0.2001	0.2001	0.1302	0.1302	1.536	1.536	0.124577	0.124577	0.178371	0.178371	2.15	2.15	0.712	0.712
Putamen	Amyloid PET (Centiloid)	1738	1544	1.9893	2.1062	-0.2275	-0.3192	4.206	4.5317	0.0423	0.0434	0.0785821	0.0886971	0.0934089	0.10348	10.8083	11.0111	0.2292	0.2297	4.2152e-22	6.99935e-20	-8.8191	-8.9049	1.9353	2.109	-4.557	-4.222	5.55288e-06	2.55969e-05	2.43549e-05	0.000100788	1.4	1.41	0.524	0.531
Putamen	CSF Aβ42	1494	1494	-45.2697	-45.2697	-78.5133	-78.5133	-12.0261	-12.0261	-0.0691	-0.0691	0.00764116	0.00764116	0.0111952	0.0106976	-100.236	-100.236	-0.1519	-0.1519	3.7867e-09	3.7867e-09	54.9657	54.9657	29.2203	29.2203	1.881	1.881	0.0601558	0.0601558	0.0947453	0.0947453	1.4	1.4	0.519	0.519
Putamen	Tau PET (meta-temporal SUVR)	684	806	0.0304	0.0367	0.0065	0.0135	0.0543	0.0599	0.0956	0.1091	0.0126737	0.00197157	0.0166343	0.00310523	0.0996	0.0899	0.3074	0.2681	2.38063e-16	1.13646e-14	-0.0692	-0.0532	0.0206	0.0199	-3.364	-2.679	0.000812117	0.00753662	0.00269281	0.0188766	1.33	1.32	0.491	0.482
Putamen	CSF p-tau181	1485	1485	0.4943	0.4943	-0.285	-0.285	1.2735	1.2735	0.0323	0.0323	0.213618	0.213618	0.236104	0.236104	2.2729	2.2729	0.1469	0.1469	1.35708e-08	1.35708e-08	-1.7786	-1.7786	0.6874	0.6874	-2.587	-2.587	0.00976274	0.00976274	0.0205018	0.0212087	1.4	1.4	0.523	0.523
Putamen	CDR-SB	2439	2439	0.236	0.236	0.1621	0.1621	0.3099	0.3099	0.1259	0.1259	4.58122e-10	4.58122e-10	1.69775e-09	1.69775e-09	0.5267	0.5267	0.2771	0.2771	3.59455e-44	3.59455e-44	-0.2907	-0.2907	0.0641	0.0641	-4.536	-4.536	6.01627e-06	6.01627e-06	2.43549e-05	2.59786e-05	1.35	1.35	0.495	0.495
Putamen	ADAS-Cog13	2386	2386	1.1079	1.1079	0.7252	0.7252	1.4906	1.4906	0.1156	0.1156	1.53803e-08	1.53803e-08	5.09979e-08	5.09979e-08	3.272	3.272	0.3308	0.3308	6.48595e-62	6.48595e-62	-2.1641	-2.1641	0.3313	0.3313	-6.532	-6.532	7.89104e-11	7.89104e-11	7.10193e-10	7.10193e-10	1.35	1.35	0.493	0.493
Putamen	MMSE	2442	2442	-0.2178	-0.2178	-0.3312	-0.3312	-0.1043	-0.1043	-0.0761	-0.0761	0.000170658	0.000170658	0.000335983	0.00031622	-0.7621	-0.7621	-0.2624	-0.2624	1.13811e-39	1.13811e-39	0.5443	0.5443	0.0983	0.0983	5.536	5.536	3.41714e-08	3.41714e-08	2.691e-07	2.691e-07	1.35	1.35	0.495	0.495
Temporal Lobe	Amyloid PET (Centiloid)	1738	1544	6.8962	6.7633	4.0832	3.7434	9.7093	9.7832	0.1148	0.1113	1.65419e-06	1.19475e-05	4.16856e-06	2.5955e-05	6.7364	7.1613	0.1137	0.1203	2.07774e-06	2.21246e-06	0.1599	-0.3979	2.6587	2.8402	0.06	-0.14	0.952062	0.888588	0.967418	0.917723	2.38	2.33	0.754	0.75
Temporal Lobe	CSF Aβ42	1494	1494	-164.643	-164.643	-208.276	-208.276	-121.01	-121.01	-0.1884	-0.1884	2.24033e-13	2.24033e-13	1.0857e-12	1.0857e-12	6.2189	6.2189	0.0071	0.0071	0.783538	0.783538	-170.861	-170.861	42.1893	42.1893	-4.05	-4.05	5.38845e-05	5.38845e-05	0.00019969	0.00019969	2.63	2.63	0.782	0.782
Temporal Lobe	Tau PET (meta-temporal SUVR)	684	806	0.0783	0.0696	0.0476	0.0394	0.1091	0.0998	0.1888	0.1578	7.08e-07	7.13012e-06	1.9393e-06	1.66369e-05	0.0579	0.0563	0.1451	0.1322	0.000146242	0.000173937	0.0205	0.0132	0.0287	0.0283	0.713	0.468	0.47598	0.639633	0.545214	0.700528	2.29	2.33	0.746	0.751
Temporal Lobe	CSF p-tau181	1485	1485	-0.1137	-0.1137	-1.1549	-1.1549	0.9275	0.9275	-0.0056	-0.0056	0.830367	0.830367	0.84376	0.84376	2.6069	2.6069	0.1242	0.1242	1.64558e-06	1.64558e-06	-2.7206	-2.7206	1.0088	1.0088	-2.697	-2.697	0.00707608	0.00707608	0.017179	0.0186106	2.65	2.65	0.784	0.784
Temporal Lobe	CDR-SB	2439	2439	0.5465	0.5465	0.449	0.449	0.644	0.644	0.2175	0.2175	1.80223e-27	1.80223e-27	3.78469e-26	3.78469e-26	0.2245	0.2245	0.0919	0.0919	5.60298e-06	5.60298e-06	0.322	0.322	0.0929	0.0929	3.467	3.467	0.000534756	0.000534756	0.00187165	0.00187165	2.52	2.52	0.77	0.77
Temporal Lobe	ADAS-Cog13	2386	2386	2.9839	2.9839	2.4788	2.4788	3.4889	3.4889	0.231	0.231	3.13078e-30	3.13078e-30	1.97239e-28	1.97239e-28	1.5348	1.5348	0.1225	0.1225	2.02255e-09	2.02255e-09	1.449	1.449	0.4809	0.4809	3.013	3.013	0.00261323	0.00261323	0.00700702	0.00823168	2.54	2.54	0.772	0.772
Temporal Lobe	MMSE	2442	2442	-0.6881	-0.6881	-0.838	-0.838	-0.5383	-0.5383	-0.1795	-0.1795	4.17403e-19	4.17403e-19	3.75663e-18	3.75663e-18	-0.3444	-0.3444	-0.0916	-0.0916	5.90953e-06	5.90953e-06	-0.3438	-0.3438	0.1428	0.1428	-2.407	-2.407	0.0161377	0.0161377	0.0317711	0.032796	2.52	2.52	0.77	0.77
Thalamus	Amyloid PET (Centiloid)	1738	1544	5.1586	5.8931	2.555	3.1069	7.7622	8.6793	0.093	0.1052	0.000105743	3.52442e-05	0.000214897	7.16254e-05	8.3749	8.1867	0.1537	0.1497	1.23175e-10	3.60481e-09	-3.2163	-2.2936	2.4007	2.5618	-1.34	-0.895	0.180509	0.370757	0.252713	0.467153	1.96	1.94	0.693	0.689
Thalamus	CSF Aβ42	1494	1494	-44.1548	-44.1548	-85.6331	-85.6331	-2.6765	-2.6765	-0.0541	-0.0541	0.0369555	0.0369555	0.044773	0.0456509	-91.2085	-91.2085	-0.112	-0.112	1.47268e-05	1.47268e-05	47.0538	47.0538	38.9655	38.9655	1.208	1.208	0.227402	0.227402	0.304816	0.304816	2.14	2.14	0.727	0.727
Thalamus	Tau PET (meta-temporal SUVR)	684	806	0.0513	0.0568	0.0228	0.0288	0.0798	0.0847	0.1347	0.1395	0.000428946	7.42011e-05	0.000794812	0.000146084	0.0813	0.0695	0.2205	0.1771	6.23736e-09	4.4727e-07	-0.03	-0.0128	0.0258	0.0255	-1.165	-0.501	0.244402	0.616677	0.320778	0.700528	1.88	1.95	0.671	0.687
Thalamus	CSF p-tau181	1485	1485	0.4408	0.4408	-0.5306	-0.5306	1.4122	1.4122	0.0231	0.0231	0.373537	0.373537	0.398861	0.398861	2.206	2.206	0.1157	0.1157	7.99917e-06	7.99917e-06	-1.7652	-1.7652	0.9134	0.9134	-1.933	-1.933	0.0534865	0.0534865	0.0864012	0.0864012	2.14	2.14	0.728	0.728
Thalamus	CDR-SB	2439	2439	0.5037	0.5037	0.4151	0.4151	0.5923	0.5923	0.2205	0.2205	3.32367e-28	3.32367e-28	1.04696e-26	1.04696e-26	0.2879	0.2879	0.1293	0.1293	1.52881e-10	1.52881e-10	0.2158	0.2158	0.0828	0.0828	2.605	2.605	0.00925153	0.00925153	0.0205018	0.0212087	2.04	2.04	0.71	0.71
Thalamus	ADAS-Cog13	2386	2386	2.5017	2.5017	2.0428	2.0428	2.9607	2.9607	0.214	0.214	4.44029e-26	4.44029e-26	6.99345e-25	6.99345e-25	2.0623	2.0623	0.1798	0.1798	9.35925e-19	9.35925e-19	0.4394	0.4394	0.4285	0.4285	1.026	1.026	0.305214	0.305214	0.392418	0.400594	2.04	2.04	0.709	0.709
Thalamus	MMSE	2442	2442	-0.5748	-0.5748	-0.7115	-0.7115	-0.4382	-0.4382	-0.1648	-0.1648	2.58407e-16	2.58407e-16	1.80885e-15	1.80885e-15	-0.4656	-0.4656	-0.1353	-0.1353	1.97096e-11	1.97096e-11	-0.1092	-0.1092	0.1278	0.1278	-0.854	-0.854	0.393095	0.393095	0.467264	0.485588	2.04	2.04	0.71	0.71
The suffixes _primary and _sensitivity identify the result sets. N is the complete-case sample size. beta_region and beta_wb are the regional and whole-brain coefficients from the joint model; ci_low and ci_high are 95% confidence limits for the regional coefficient. partial_r_region and partial_r_wb are the corresponding partial correlations.
p_value and p_wb are two-sided coefficient P values. q_bh is the Benjamini–Hochberg-adjusted regional-coefficient P value. contrast_diff is the regional-minus-whole-brain coefficient; contrast_se and contrast_t are its standard error and t statistic. p_contrast and q_contrast are its nominal and adjusted P values.
vif_region is the variance inflation factor of the regional term; corr_region_wb is the correlation between regional and whole-brain BAG. Coefficients are in native outcome units per 1-s.d. higher BAG, as specified above.
